# Comprehensive molecular characterization of cutaneous squamous cell carcinoma reveals determinants of metastatic progression

**DOI:** 10.64898/2026.07.17.26358051

**Authors:** Barbara Rentroia-Pacheco, Harsh Sharma, Lara Pozza, Joleen J.H. Traets, Bishal Tandukar, Olivia F.M. Steijlen, Romy Ruiter, Noel Cruz-Pacheco, Daphne Huigh, Arne Van Hoeck, Yan-Ting Chen, Beatriz Infante, Defne Baskurt, Vignesh Arunachalam, Celeste J Eggermont, Amanda Bas-Cristóbal Menéndez, Tamar Nijsten, Harmen J. G. van de Werken, Antien L Mooyaart, Domenico Bellomo, Marlies Wakkee, A. Hunter Shain, Loes M. Hollestein

## Abstract

Cutaneous squamous cell carcinoma (cSCC) is the second most common form of cancer worldwide. While most cSCCs are not life-threatening, 2-5% of patients develop metastases. To better understand what causes some cSCCs to progress to metastatic disease, we assembled a nationwide cohort of 19,120 patients with clinico-pathologically annotated tumors linked to metastatic outcome. RNA-sequencing was performed on 378 tumors, and whole-exome sequencing on 147, with balanced numbers of tumors that progressed to metastatic disease (cases) and did not (controls). UV radiation was the dominant mutational signature with additional contributions from aging, APOBEC activity, and, in immunosuppressed patients, azathioprine exposure. We identified 38 genes under selection across a core set of signaling pathways. Gene expression clusters were primarily associated with the differentiation state of tumor cells and secondarily with the composition of the tumor microenvironment. Several mutational and transcriptional programs were associated with metastasis, including a dedifferentiated gene expression signature, activating mutations in the RAS signaling pathway, loss-of-function alterations in the SWI/SNF chromatin remodeling complex, and specific arm-level copy number alterations. A 23-gene expression signature was built to predict metastasis from primary cSCC tissue. The signature was validated in two independent cohorts (N=102 and 52), where it predicted metastasis independently of staging systems. Together, these findings provide the most detailed molecular portrait of cSCC to date and establish an assay for risk stratification suitable for clinical implementation.
