## Supplementary Table 2 for "Comprehensive molecular characterization of cutaneous squamous cell carcinoma reveals determinants of metastatic progression"

### Sheet: Key
Table S2. Genes under selection according to IntOGen applied on the D-SQUAME cohort and the meta-analysis cohort of Chang and Shain 2021.
Column		Description
Annotation	SYMBOL	Hugo symbol
	Driver	Indicates whether the gene has been considered as a driver in our study.
	Notes	Additional notes
IntOGen results	METHODS	Tools within the IntOGen pipeline that identified this gene as under selection
	ROLE (INTOGEN)	IntOGen classification of the gene as oncogene (Act), tumor suppressor (LoF) or ambiguous, based on the distribution of mutations, as described here: https://intogen.readthedocs.io/en/v2023/postprocessing.html
	CGC GENE	Indicates whether the gene is present in the COSMIC Cancer Gene Census database
	CGC CANCER GENE	Indicates whether the gene is classified as a cancer gene in the COSMIC Cancer Gene Census database
	Intogen Q-values for each cohort/sub cohort.	We include all intogen analysis performed. Isuppressed = Immunosuppressed patients, Icompetent = Immunocompetent patients
Filtering criteria	Rescued despite samples with > 2 mutations
	Exclusion criteria (oncokb mutations)	Exclusion criterion applied to genes identified as oncogenic by IntOGen. We did not consider genes as drivers when they were identified as an oncogene but did not have any oncogenic mutation in the OncoKB database. Genes that pass this criterion are marked as "PASS", and genes that failed are marked as "FAIL".
	Exclusion criteria (Only intogen combination)	Exclusion criterion applied to all genes: we excluded genes that were only deemed signficant by combining the outputs of all tools within IntOGen, yet did not reach significance using any individual tool within the IntOGen pipeline. Genes that pass this criterion are marked as "PASS", and genes that failed are marked as "FAIL".
Literature review	Pathway	Pathway in which the gene is involved in cSCC. Genes where a clear pathway hasn't been identified in the literature are indicated with NA
	Previous nominated gene	Studies where the gene has been identified as a driver gene
	Additional evidence (recurrently altered)	Studies where the gene has been reported to be frequently mutated in cSCC. This column is only filled in for genes that were significantly mutated according to intogen, but not nominated in previous studies.

### Sheet: Intogen_results
Annotation			Intogen results				Intogen Qvalue	Additional inclusion criteria			Literature review
SYMBOL	Driver	Notes	METHODS	ROLE (INTOGEN)	CGC GENE	CGC CANCER GENE	EMC+Chang (Entire_cohort)	Rescued despite samples with > 2 mutations	No oncokb mutations	Only intogen combination	Pathway	Previous nominations as cancer gene	Additional evidence (recurrently altered in CSCC)
TP53	Yes	This gene passed all filters for being considered a driver and has been previously nominated as a driver gene in CSCC.	oncodrivefml,dndscv,smregions,cbase,mutpanning,hotmaps	LoF	TRUE	TRUE	1.31297e-43	NA	PASS	PASS	P53	Chang and Shain 2021	NA
NOTCH1	Yes	This gene passed all filters for being considered a driver and has been previously nominated as a driver gene in CSCC.	oncodrivefml,dndscv,smregions,cbase,mutpanning,hotmaps	LoF	TRUE	FALSE	2.8028e-41	NA	PASS	PASS	Notch	Chang and Shain 2021	NA
CDKN2A	Yes	This gene passed all filters for being considered a driver and has been previously nominated as a driver gene in CSCC.	oncodrivefml,dndscv,cbase,mutpanning,hotmaps	LoF	TRUE	TRUE	2.27803e-38	NA	PASS	PASS	RB1	Chang and Shain 2021	NA
ARID2	Yes	This gene passed all filters for being considered a driver and has been previously nominated as a driver gene in CSCC.	oncodrivefml,dndscv,cbase,mutpanning	LoF	TRUE	FALSE	7.01936e-30	NA	PASS	PASS	Chromatin remodelling	Chang and Shain 2021	NA
FAT1	Yes	This gene passed all filters for being considered a driver and has been previously nominated as a driver gene in CSCC.	oncodrivefml,dndscv,cbase,mutpanning	LoF	TRUE	FALSE	4.686e-27	NA	PASS	PASS	Hippo	Chang and Shain 2021	NA
HRAS	Yes	This gene passed all filters for being considered a driver and has been previously nominated as a driver gene in CSCC.	oncodriveclustl,dndscv,cbase,mutpanning,hotmaps	Act	TRUE	FALSE	1.43744e-22	NA	PASS	PASS	Ras MAPK	Chang and Shain 2021	NA
NOTCH2	Yes	This gene passed all filters for being considered a driver and has been previously nominated as a driver gene in CSCC.	oncodrivefml,dndscv,cbase,mutpanning	LoF	TRUE	FALSE	7.32814e-19	NA	PASS	PASS	Notch	Chang and Shain 2021	NA
ZNF750	Yes	ZNF750 has been reported as a tumor suppressor in squamous cell carcinomas (Hazawa 2016) and is involved in cSCC biology (Bailey 2023). Loss of ZNF750 has been reported as a driver in ocular and cutaneous sebaceous carcinomas (North 2020), supporting that it might also be a driver in a subset of cSCCs.	oncodrivefml,dndscv,cbase	LoF	FALSE	FALSE	1.78603e-17	NA	PASS	PASS	Epidermal differentiation	NA	NA
FAT2	Yes	FAT2 is less studied than other members of the gene family, but there is some indirect evidence of the involvement of FAT2 in the Hippo pathway (Deng 2025). It is frequently mutated in head and neck squamous cell carcinomas (Xu 2018) and shows a mutation pattern consistent with selection, despite being filtered out by intogen in the postprocessing step	oncodrivefml,dndscv,cbase	LoF	FALSE	FALSE	3.91137e-14	Yes	PASS	PASS	Hippo	NA	NA
CASP8	Yes	This gene passed all filters for being considered a driver and has been previously nominated as a driver gene in CSCC.	oncodrivefml,cbase	LoF	TRUE	FALSE	4.63668e-13	NA	PASS	PASS	Apoptosis/Cellular stress	Chang and Shain 2021	NA
TPM3	No	Not considered as driver because it was identified as an oncogene, but none of the identified mutations has previously been annotated as oncogenic in oncoKB.	oncodriveclustl,mutpanning,hotmaps	Act	TRUE	FALSE	1.10694e-12	NA	Excluded	PASS	NA	NA	NA
PTEN	Yes	This gene passed all filters for being considered a driver and has been previously nominated as a driver gene in CSCC.	oncodrivefml,dndscv	LoF	TRUE	FALSE	2.87486e-11	NA	PASS	PASS	PI3K	Chang and Shain 2021	NA
AJUBA	Yes	This gene passed all filters for being considered a driver and has been previously nominated as a driver gene in CSCC.	oncodrivefml,dndscv,cbase	LoF	FALSE	FALSE	1.51993e-10	NA	PASS	PASS	Hippo	Chang and Shain 2021	NA
PIK3CA	Yes	This gene passed all filters for being considered a driver and has been previously nominated as a driver gene in CSCC.	mutpanning,hotmaps	Act	TRUE	FALSE	9.96909e-10	NA	PASS	PASS	PI3K	Chang and Shain 2021	NA
KMT2D	Yes	This gene passed all filters for being considered a driver and has been previously nominated as a driver gene in CSCC.	dndscv,cbase	LoF	TRUE	FALSE	4.32736e-09	NA	PASS	PASS	Chromatin remodeling	Yilmaz 2017, Nassir 2025	NA
KDR	No	Not considered as driver because it was identified as an oncogene, but none of the identified mutations has previously been annotated as oncogenic in oncoKB. Besides, it was not deemed significant by any individual tool within IntOGen.	combination	Act	TRUE	FALSE	1.09282e-07	NA	Excluded	Excluded	Angiogenesis	NA	NA
PBRM1	Yes	This gene passed all filters for being considered a driver and has been previously nominated as a driver gene in CSCC.	cbase	LoF	TRUE	FALSE	1.8059e-07	NA	PASS	PASS	Chromatin remodelling	Chang and Shain 2021	NA
RB1	Yes	RB1 mutations have been frequently found in cSCC. Interestingly, Lazo de la Vega 2020 reports that: "Of cutaneous SCCs, RB1 mutations in our cohort were exclusively found in recurrent or metastatic tumors. Comparison to two TCGA studies of cutaneous SCC confirmed that driving RB1 mutations were infrequently found in either cohort (6/68 samples with deleterious RB1 mutations) (Fig. S5) [3, 4], and…	mutpanning	LoF	TRUE	FALSE	7.93246e-07	NA	PASS	PASS	RB1	NA	Li 2016, Al-Rohil 2015
LAMC1	Possibly	No studies were found nominating this gene as a driver or frequently mutated in cSCC. Only one study reporting presence of subclonal mutations in laminins in cSCC in situ (Zheng 2021). However, Butera 2023 identify LAMC1 as a target gene of ZNF750, which supports a potential role in cSCC biology, particularly in proliferation.	oncodrivefml,cbase	LoF	FALSE	FALSE	1.23093e-06	NA	PASS	PASS	NA	NA	No
CHUK	Yes	This gene passed all filters for being considered a driver and has been previously nominated as a driver gene in CSCC.	dndscv,mutpanning	LoF	FALSE	FALSE	1.26493e-06	NA	PASS	PASS	Cellular stress	Chang and Shain 2021	NA
EZH2	Yes	This gene passed all filters for being considered a driver and has been previously nominated as a driver gene in CSCC.	mutpanning,hotmaps	Act	TRUE	FALSE	4.44623e-06	NA	PASS	PASS	Chromatin remodelling	Chang and Shain 2021	NA
TGFBR2	Yes	This gene passed all filters for being considered a driver and has been previously nominated as a driver gene in CSCC. Loss of TGFBR2 is associated with increased depth of human cSCC in Rose et al 2018.	oncodrivefml,cbase	LoF	TRUE	FALSE	6.92851e-06	NA	PASS	PASS	TGF-beta	Cammareri 2016	NA
IGF2BP2	Possibly	IGF2BP2 mutations have not been reported in cSCC, and they are very infrequent in TCGA samples (<2.5%). However, amplifications are quite frequent in cBioPortal (>10% for 5 cancers, including head and neck squamous cell carcinomas), and accordingly, higher expression of IGF2BP2 is associated with poor prognosis in squamous cell carcinomas. Specifically in cSCC, SOX2 has been identified to promote…	cbase	LoF	TRUE	FALSE	0.000233761	NA	PASS	PASS	NA	NA	NA
CNTRL	No	Not considered as driver because it was identified as an oncogene, but none of the identified mutations has previously been annotated as oncogenic in oncoKB. Besides, it was not deemed significant by any individual tool within IntOGen.	combination	Act	TRUE	FALSE	0.000322146	NA	Excluded	Excluded	Cell cycle	NA	NA
USP9X	Yes	USP9X is not a known recurrent driver in cutaneous squamous cell carcinoma, but it is frequently mutated in many cancers (Murtaza 2015, cBioPortal), including oral squamous cell carcinomas (Nanayakkara 2016) where it has been associated with prognosis. The role of USP9X is context dependent but it has been reported to act as a tumor suppressor via interactions with KRAS (Murtaza 2015) . In cSCC, …	cbase	LoF	TRUE	FALSE	0.000332321	NA	PASS	PASS	TGF-beta/Hippo	NA	NA
KNSTRN	No	Not considered as driver because it was identified as an oncogene, but none of the identified mutations has previously been annotated as oncogenic in oncoKB.	mutpanning	Act	TRUE	TRUE	0.000420221	NA	Excluded	PASS	Leukocyte-intrinsic Hippo pathway functions	NA	NA
SDHC	No	Not considered as driver because it was identified as an oncogene, but none of the identified mutations has previously been annotated as oncogenic in oncoKB.	mutpanning,hotmaps	Act	TRUE	FALSE	0.000682211	NA	Excluded	PASS	NA	NA	NA
ARID1A	Yes	While ARID1A has not been nominated as a driver gene in cSCC, the study of Li et al with metastatic cSCC samples has reported that "three members of ARID family gene transcription factors (ARID1A, ARID2, and ARID5B) had likely inactivating mutations in five samples, and ARID2 was the mostly recurrently inactivated chromatin modifying enzyme with truncating mutations in 10% of cases". ARID1A is al…	cbase	LoF	TRUE	FALSE	0.00179239	NA	PASS	PASS	Chromatin remodelling	NA	Li 2016
MLH1	No	Not considred as driver because it was not deemed significant by any individual tool within IntOGen.	combination	LoF	TRUE	FALSE	0.00387857	NA	PASS	Excluded	Mismatch repair	NA	NA
CREBBP	Yes	This gene passed all filters for being considered a driver and has been previously nominated as a driver gene in CSCC.	cbase	LoF	TRUE	FALSE	0.00632845	NA	PASS	PASS	Notch (intracellular signalling)	Chang and Shain 2021	NA

### Sheet: References
Reference	Title
Chang and Shain 2021	The landscape of driver mutations in cutaneous squamous cell carcinoma
Li et al 2015	Genomic analysis of metastatic cutaneous squamous cell carcinoma
Yilmaz et al 2017	Differential mutation frequencies in metastatic cutaneous squamous cell carcinomas versus primary tumors
Nassir et al 2025	Multiomic Sequencing of Intermediate- to High-Risk Cutaneous Squamous Cell Carcinoma Identifies Critical Genes and Expression Patterns Associated with Disease and Poor Outcomes
Al-Rohil et al 2015	Evaluation of 122 advanced-stage cutaneous squamous cell carcinomas by comprehensive genomic profiling opens the door for new routes to targeted therapies
Zheng et al. 2021	Whole exome and transcriptome analysis of UV-exposed epidermis and carcinoma in situ reveals early drivers of carcinogenesis
Lazo de la Vega et al. 2020	Invasive squamous cell carcinomas and precursor lesions on UV-exposed epithelia demonstrate concordant genomic complexity in driver genes
Cammareri et al. 2016	Inactivation of TGFβ receptors in stem cells drives cutaneous squamous cell carcinoma
Chiang et al. 2019	Genetic Mutations Underlying Phenotypic Plasticity in Basosquamous Carcinoma
Rose et al. 2018	Reduced SMAD2/3 activation independently predicts increased depth of human cutaneous squamous cell carcinoma
Siegle et al 2014	SOX2 is a cancer-specific regulator of tumour initiating potential in cutaneous squamous cell carcinoma
Nanayakkara 2016	Deubiquitylating enzyme, USP9X, regulates proliferation of cells of head and neck cancer lines
Hazawa 2016	ZNF750 is a lineage-specific tumour suppressor in squamous cell carcinoma
Bailey 2023	Driver gene combinations dictate cutaneous squamous cell carcinoma disease continuum progression
Butera 2023	ZFP750 affects the cutaneous barrier through regulating lipid metabolism
North 2020	Loss of ZNF750 in ocular and cutaneous sebaceous carcinomas
Deng 2025	Research Progress on the Functional Characteristics, Immune Regulation, and Clinical Significance of the FAT2 Gene in Human Diseases
Xu 2018	Functional Precision Medicine Identifies Novel Druggable Targets and Therapeutic Options in Head and Neck Cancer
