## Supplementary Table 4 for "Comprehensive molecular characterization of cutaneous squamous cell carcinoma reveals determinants of metastatic progression"

### Sheet: Fisher's association tests
Table S4. Driver gene co-occurrence analysis
Gene1	Gene2	OddsRatio	p.value	FDR
FAT1	KMT2D	3.13489	0.000917776	0.15694
ARID1A	KMT2D	2.87453	0.0230497	0.301323
ARID1A	NOTCH2	2.63675	0.027081	0.301323
ARID1A	TP53	4.13048	0.0205044	0.301323
ARID1A	ZNF750	3.4661	0.0274471	0.301323
ARID2	TGFBR2	3.61061	0.0221844	0.301323
CDKN2A	NOTCH1	2.44473	0.0162848	0.301323
CDKN2A	RB1	0.120615	0.0242162	0.301323
FAT1	NOTCH1	2.1653	0.028194	0.301323
FAT1	PBRM1	5.38828	0.00825287	0.301323
FAT1	TGFBR2	4.92381	0.0149326	0.301323
FAT2	TERT	2.54605	0.0255207	0.301323
FAT2	TP53	3.67195	0.00791523	0.301323
KMT2D	NOTCH1	2.14911	0.0281524	0.301323
KMT2D	RB1	9.59941	0.0111202	0.301323
NOTCH1	RB1	0.213532	0.0233246	0.301323
ARID1A	TERT	2.79775	0.0365933	0.368086
CDKN2A	TERT	2.03994	0.043441	0.41269
CDKN2A	HRAS	3.89118	0.0554212	0.458582
NOTCH1	TP53	2.16773	0.0563171	0.458582
NOTCH2	TERT	2.07998	0.0511951	0.458582
KMT2D	TP53	2.13636	0.0623397	0.463482
RB1	USP9X	3.6987	0.0613982	0.463482
TGFBR2	USP9X	3.01769	0.0667965	0.475925
FAT2	NOTCH2	1.95598	0.0813583	0.515269
FAT2	RB1	3.30144	0.0768966	0.515269
TERT	ZNF750	2.9906	0.0789714	0.515269
TERT	USP9X	0.434132	0.0993371	0.606666
KMT2D	TGFBR2	2.84663	0.109334	0.623205
NOTCH2	RB1	2.75895	0.106105	0.623205
CDKN2A	TP53	1.81454	0.137214	0.75689
AJUBA	FAT1	2.67797	0.158365	0.764721
ARID2	TERT	0.54918	0.151689	0.764721
ARID2	USP9X	2.05781	0.159078	0.764721
FAT1	NOTCH2	1.72345	0.157421	0.764721
NOTCH2	TP53	1.88911	0.165466	0.764721
USP9X	ZNF750	2.31547	0.165343	0.764721
PTEN	TP53	0.418706	0.17083	0.768735
AJUBA	TGFBR2	2.49671	0.181664	0.7872
CDKN2A	KMT2D	1.58903	0.18414	0.7872
KMT2D	PBRM1	2.24482	0.196234	0.800135
NOTCH1	PBRM1	2.22581	0.196524	0.800135
AJUBA	PBRM1	2.30123	0.207843	0.812992
ARID1A	CDKN2A	1.69579	0.2187	0.812992
KMT2D	NOTCH2	1.60587	0.216258	0.812992
PTEN	USP9X	2.29267	0.214564	0.812992
ARID1A	RB1	2.39995	0.235813	0.843486
FAT1	TERT	1.5132	0.24343	0.843486
FAT2	TGFBR2	2.12111	0.238562	0.843486
HRAS	PIK3CA	2.5036	0.251566	0.843486
PIK3CA	RB1	2.5036	0.251566	0.843486
FAT1	TP53	1.53777	0.270356	0.889056
ARID1A	NOTCH1	1.61802	0.300649	0.904034
ARID2	FAT1	1.62846	0.306631	0.904034
ARID2	PIK3CA	1.83723	0.303438	0.904034
CDKN2A	PBRM1	0.519453	0.301232	0.904034
HRAS	TP53	3.99296	0.28968	0.904034
TP53	ZNF750	2.15866	0.281161	0.904034
ARID1A	TGFBR2	1.91745	0.321283	0.909229
ARID2	TP53	1.63343	0.366882	0.909229
ARID2	ZNF750	0.422185	0.365063	0.909229
FAT2	PIK3CA	0.429353	0.349969	0.909229
HRAS	KMT2D	0.467175	0.346766	0.909229
HRAS	NOTCH1	0.502459	0.3382	0.909229
HRAS	TERT	1.9743	0.362852	0.909229
NOTCH1	PTEN	0.502459	0.3382	0.909229
PBRM1	PIK3CA	0	0.364008	0.909229
PBRM1	RB1	0	0.363842	0.909229
RB1	TGFBR2	1.92581	0.341501	0.909229
PIK3CA	ZNF750	2.1975	0.377131	0.921278
AJUBA	TERT	1.86745	0.39751	0.949884
PBRM1	TGFBR2	1.91822	0.399951	0.949884
AJUBA	PIK3CA	0	0.614146	0.976383
AJUBA	TP53	0.644945	0.529147	0.976383
AJUBA	USP9X	1.6301	0.441664	0.976383
ARID1A	FAT2	0.714615	0.650922	0.976383
ARID1A	HRAS	0.370848	0.462088	0.976383
ARID1A	PTEN	0.370848	0.462088	0.976383
ARID2	CDKN2A	0.725259	0.536649	0.976383
ARID2	KMT2D	1.37407	0.53929	0.976383
ARID2	NOTCH1	1.34022	0.535569	0.976383
ARID2	NOTCH2	1.30018	0.520604	0.976383
ARID2	PBRM1	0.487716	0.525459	0.976383
CDKN2A	FAT1	1.28741	0.50622	0.976383
CDKN2A	FAT2	0.760827	0.580314	0.976383
CDKN2A	PTEN	1.65726	0.530258	0.976383
CDKN2A	TGFBR2	0.574189	0.42521	0.976383
CDKN2A	USP9X	0.728824	0.641614	0.976383
FAT1	FAT2	1.27956	0.584697	0.976383
FAT1	RB1	1.79515	0.532824	0.976383
FAT1	USP9X	1.51121	0.48891	0.976383
FAT2	PBRM1	1.42063	0.5708	0.976383
FAT2	PTEN	1.46954	0.510546	0.976383
HRAS	PTEN	1.25785	0.588277	0.976383
KMT2D	PTEN	1.55099	0.546388	0.976383
KMT2D	USP9X	1.28902	0.647849	0.976383
KMT2D	ZNF750	0.74722	0.625765	0.976383
NOTCH1	PIK3CA	0.718555	0.56636	0.976383
NOTCH1	TERT	1.31546	0.492666	0.976383
NOTCH1	TGFBR2	1.44459	0.595356	0.976383
NOTCH2	TGFBR2	1.31457	0.584791	0.976383
NOTCH2	USP9X	1.258	0.62775	0.976383
NOTCH2	ZNF750	1.28104	0.608569	0.976383
PBRM1	TERT	0.775729	0.613382	0.976383
PBRM1	ZNF750	1.52185	0.462847	0.976383
PIK3CA	PTEN	0	0.599153	0.976383
PIK3CA	TGFBR2	1.55303	0.635283	0.976383
PIK3CA	TP53	2.16735	0.51514	0.976383
PTEN	TERT	0.568114	0.52637	0.976383
PTEN	ZNF750	1.5502	0.635536	0.976383
RB1	ZNF750	1.5502	0.635536	0.976383
TERT	TGFBR2	0.68133	0.592363	0.976383
TGFBR2	TP53	1.7001	0.558307	0.976383
TP53	USP9X	1.81355	0.436757	0.976383
HRAS	USP9X	1.28649	0.670037	0.996316
AJUBA	ARID1A	1.07021	1	1
AJUBA	ARID2	0.626805	0.735572	1
AJUBA	CDKN2A	1	1	1
AJUBA	FAT2	1	1	1
AJUBA	HRAS	0.946496	1	1
AJUBA	KMT2D	0.848184	0.785648	1
AJUBA	NOTCH1	0.830349	0.778018	1
AJUBA	NOTCH2	1.20213	0.768229	1
AJUBA	PTEN	0.946496	1	1
AJUBA	RB1	0.946496	1	1
AJUBA	ZNF750	1.13626	1	1
ARID1A	ARID2	0.968957	1	1
ARID1A	FAT1	1.16137	0.83828	1
ARID1A	PBRM1	1.22896	0.751374	1
ARID1A	PIK3CA	0.689921	1	1
ARID1A	USP9X	0.847089	1	1
ARID2	FAT2	0.88839	1	1
ARID2	HRAS	0.858009	1	1
ARID2	PTEN	1.50918	0.696205	1
ARID2	RB1	0.858009	1	1
CDKN2A	NOTCH2	0.982031	1	1
CDKN2A	PIK3CA	0.820065	0.778884	1
CDKN2A	ZNF750	0.965515	1	1
FAT1	HRAS	1.19851	1	1
FAT1	PIK3CA	1.16544	1	1
FAT1	PTEN	1.19851	1	1
FAT1	ZNF750	1.11031	1	1
FAT2	HRAS	0.53534	0.729334	1
FAT2	KMT2D	1.21054	0.714643	1
FAT2	NOTCH1	0.905597	0.852122	1
FAT2	USP9X	0.927549	1	1
FAT2	ZNF750	1.17811	0.788037	1
HRAS	NOTCH2	0.785317	1	1
HRAS	PBRM1	0.751336	1	1
HRAS	RB1	0	1	1
HRAS	TGFBR2	0.807764	1	1
HRAS	ZNF750	0.657203	1	1
KMT2D	PIK3CA	1.0046	1	1
KMT2D	TERT	0.975913	1	1
NOTCH1	NOTCH2	1.02985	1	1
NOTCH1	USP9X	1.12734	1	1
NOTCH1	ZNF750	0.853789	0.803335	1
NOTCH2	PBRM1	1.18263	0.785425	1
NOTCH2	PIK3CA	0.940953	1	1
NOTCH2	PTEN	1.23402	0.744845	1
PBRM1	PTEN	0.751336	1	1
PBRM1	TP53	0.884976	0.779543	1
PBRM1	USP9X	1.24985	0.721145	1
PIK3CA	TERT	0.813407	0.773199	1
PIK3CA	USP9X	1.03611	1	1
PTEN	RB1	0	1	1
PTEN	TGFBR2	0.807764	1	1
RB1	TERT	0.841012	0.762889	1
RB1	TP53	1.73904	0.727682	1
TERT	TP53	1.2161	0.707188	1
TGFBR2	ZNF750	0.958247	1	1
