## Supplementary Table 6 for "Comprehensive molecular characterization of cutaneous squamous cell carcinoma reveals determinants of metastatic progression"

### Sheet: Association with Clinical
Table S6. Association of clinical and genomic variables with transcriptomic clusters on the full D-SQUAME cohort (including biopsies and excision samples).
Characteristic		Differentiated (N = 118)	Basal-like (N = 135)	Mesenchymal-like (N = 125)	p-value
Metastasis					<0.001
	Control	79 (67%)	74 (55%)	40 (32%)
	Case	39 (33%)	61 (45%)	85 (68%)
Sex					0.2
	Female	34 (29%)	29 (21%)	39 (31%)
	Male	84 (71%)	106 (79%)	86 (69%)
Age		78 (10)	78 (14)	80 (11)	0.068
Immunosuppressed at time of CSCC		18 (15%)	31 (23%)	15 (12%)	0.053
Tumor location					0.7
	Face	73 (62%)	88 (65%)	85 (69%)
	Scalp/neck	12 (10%)	17 (13%)	15 (12%)
	Trunk/Extremities	32 (27%)	30 (22%)	24 (19%)
	Unknown	1	0	1
BWH					<0.001
	T1	64 (71%)	56 (53%)	30 (32%)
	T2a	20 (22%)	35 (33%)	33 (35%)
	T2b	6 (6.7%)	14 (13%)	29 (31%)
	T3	0 (0%)	1 (0.9%)	3 (3.2%)
	Unknown	28	29	30
AJCC 8th edition					<0.001
	T1	68 (72%)	60 (55%)	39 (40%)
	T2	13 (14%)	18 (17%)	15 (15%)
	T3	13 (14%)	31 (28%)	43 (44%)
	T4	0 (0%)	0 (0%)	1 (1.0%)
	Unknown	24	26	27
Number of cSCC before culprit		1.0 (4.0)	1.0 (4.0)	1.0 (2.0)	0.056
Tumor diameter		1.20 (0.80)	1.40 (1.20)	1.60 (1.35)	<0.001
	Unknown	15	20	22
Tissue involvement					0.006
	Dermis	72 (63%)	74 (59%)	47 (41%)
	Subcutaneous fat	31 (27%)	35 (28%)	41 (36%)
	Beyond subcutaneous fat	12 (10%)	17 (13%)	27 (23%)
	Unknown	3	9	10
Differentiation					<0.001
	Good/moderate	103 (88%)	117 (89%)	87 (70%)
	Poor/undifferentiated	14 (12%)	14 (11%)	37 (30%)
	Unknown	1	4	1
PNI or LVI		6 (5.6%)	19 (15%)	22 (19%)	0.011
	Unknown	10	7	8
Depth of Invasion		2.00 (2.00)	3.00 (2.00)	4.00 (4.00)	<0.001
	Unknown	12	10	10
Breslow thickness		3.00 (2.00)	4.00 (3.00)	5.00 (3.25)	<0.001
	Unknown	12	10	9
Peritumoral infiltration					0.5
	Absent/moderate	52 (49%)	65 (51%)	67 (56%)
	Abundant	54 (51%)	63 (49%)	52 (44%)
	Unknown	12	7	6
Solar elastosis					0.12
	Absent/moderate	23 (21%)	34 (28%)	38 (34%)
	Extensive	84 (79%)	89 (72%)	74 (66%)
	Unknown	11	12	13
Tumor budding		0.00 (2.00)	0.00 (2.00)	0.00 (2.25)	0.5
	Unknown	12	11	13
Mitotic rate		1.00 (2.00)	1.00 (1.00)	2.00 (2.00)	0.020
	Unknown	12	8	7

### Sheet: Association with Genomic
Altered gene/pathway	p-value
Percentage of altered genome	0.00146
Notch	0.0286
Tumor cellularity	0.0561
ZNF750	0.0632
CHUK	0.0653
Hippo	0.139
MYC	0.204
P53	0.34
KMT2D	0.448
CASP8	0.474
SWI_SNF_PRC2	0.509
Percentage of clonal UV mutations	0.509
TGF_BETA	0.586
Ras_MAPK	0.762
Rb	0.793
TERT	0.796
Burden (Mutations/megabase) (MB)	0.811

### Sheet: Statistical Tests
Type	Characteristic	Test
Clinico-pathological	Metastasis	Chi-squared
	Sex	Chi-squared
	Age	Kruskal-Wallis
	Immunosuppressed at time of CSCC	Chi-squared
	Tumor location	Chi-squared
	BWH	Fisher's exact test
	AJCC 8th edition	Fisher's exact test
	Number of cSCC before culprit	Kruskal-Wallis
	Tumor diameter	Kruskal-Wallis
	Tissue involvement	Chi-squared
	Differentiation	Chi-squared
	PNI or LVI	Chi-squared
	Depth of Invasion	Kruskal-Wallis
	Breslow thickness	Kruskal-Wallis
	Peritumoral infiltration	Chi-squared
	Solar elastosis	Chi-squared
	Tumor budding	Kruskal-Wallis
	Mitotic rate	Kruskal-Wallis
Number of driver hits in gene/pathway:	CASP8	Poisson regression, adjusted for callable coverage
	CHUK
	Hippo
	KMT2D
	MYC
	Notch
	P53
	Ras_MAPK
	Rb
	SWI_SNF_PRC2
	TERT
	TGF_BETA
	ZNF750
Genetic information	Tumor mutation burden	Linear regression, adjusted for callable coverage
	Percentage of UV mutations
	Fraction of genome altered
	Tumor cellularity
