## Supplementary Table 7 for "Comprehensive molecular characterization of cutaneous squamous cell carcinoma reveals determinants of metastatic progression"

### Sheet: Key
Table S7. Genes in the SCCore-GEP signature
Variable	Description
Gene Symbol	HUGO gene symbol
Ensembl ID	Ensembl identifier
Coefficient	SCCore-GEP coefficient
Chromosome	Chromosome
Band	Chromosome band
Present in DvP Bailey	Indicates whether the gene is present in the Differentiation-versus-Progenitor (DvP) signature of Bailey et al.
Label	Denotes the functional of pathway classification of the gene out of the following: Homeostasis, Differentiation axis, Skin barrier, Migration, Stemness, Proliferation

### Sheet: Data
Gene Symbol	Ensembl ID	Coefficient	Chromosome	Band	Present in DvP Bailey	Label
USP2	ENSG00000036672	-0,03937	11	q23.3	Yes	Homeostasis
SCNN1B	ENSG00000168447	-0,03843	16	p12.2	Yes	Homeostasis
RDH12	ENSG00000139988	-0,03526	14	q24.1	Yes	Differentiation axis
TMEM86A	ENSG00000151117	-0,03433	11	p15.1	Yes	Differentiation axis
CCN5	ENSG00000064205	-0,03050	20	q13.12	No	Homeostasis
CYSRT1	ENSG00000197191	-0,03018	9	q34.3	No	Skin barrier
EPGN	ENSG00000182585	-0,02631	4	q13.3	No	Proliferation
CD36	ENSG00000135218	-0,02545	7	q21.11	Yes	Differentiation axis
WFDC5	ENSG00000175121	-0,02515	20	q13.12	Yes	Skin barrier
LCE1F	ENSG00000240386	-0,02113	1	q21.3	No	Differentiation axis
DEFB103A	ENSG00000176797	-0,01426	8	p23.1	No	Skin barrier
PLA2G2A	ENSG00000188257	-0,01238	1	p36.13	No	Homeostasis
ALOX15B	ENSG00000179593	-0,01231	17	p13.1	No	Differentiation axis
MMP13	ENSG00000137745	0,01525	11	q22.2	No	Migration
KRT19	ENSG00000171345	0,01707	17	q21.2	No	Differentiation axis
KRT8	ENSG00000170421	0,01720	12	q13.13	No	Differentiation axis
MMP11	ENSG00000099953	0,01775	22	q11.23	No	Migration
IGF2BP3	ENSG00000136231	0,02191	7	p15.3	No	Stemness
INHBA	ENSG00000122641	0,02868	7	p14.1	Yes	Stemness
SPP1	ENSG00000118785	0,03071	4	q22.1	No	Proliferation
KRT18	ENSG00000111057	0,03185	12	q13.13	Yes	Differentiation axis
PLOD2	ENSG00000152952	0,03600	3	q24	No	Migration
TGM2	ENSG00000198959	0,03775	20	q11.23	No	Migration
